# Genome-wide association study of multiple neuropathology endophenotypes identifies novel risk loci and provides insights into known Alzheimer’s risk loci

**DOI:** 10.1101/2022.12.13.22282475

**Authors:** Lincoln M.P. Shade, Yuriko Katsumata, Steven A. Claas, Mark T. W. Ebbert, Erin L. Abner, Timothy J. Hohman, Shubhabrata Mukherjee, Kwangsik Nho, Andrew J. Saykin, David A. Bennett, Julie A. Schneider, The Alzheimer’s Disease Genetics Consortium, Peter T. Nelson, David W. Fardo, Alzheimer’s Disease Neuroimaging Initiative

**Affiliations:** Department of Biostatistics, College of Public Health, University of Kentucky, Lexington, KY; Sanders-Brown Center on Aging and Alzheimer’s Disease Research Center, University of Kentucky, Lexington, KY; Division of Biomedical Informatics, Department of Internal Medicine, University of Kentucky, Lexington, KY; Department of Neuroscience, University of Kentucky College of Medicine, Lexington, KY; Department of Epidemiology and Environmental Health, College of Public Health, University of Kentucky, Lexington, KY; Vanderbilt Memory & Alzheimer’s Center, Department of Neurology, Vanderbilt University Medical Center, Nashville, Tennessee; Department of Medicine, University of Washington, Seattle, WA; Department of Radiology & Imaging Sciences, Indiana University School of Medicine, Indianapolis, IN; Rush Alzheimer’s Disease Center and Department of Neurological Sciences, Rush Medical College, Chicago, IL; Rush Alzheimer’s Disease Center and Departments of Neurology and Pathology, Rush University Medical Center, Chicago, IL; Department of Pathology and Laboratory Medicine, University of Kentucky, Lexington, KY

**Keywords:** GWAS, Alzheimer’s, neuropathology, atherosclerosis, neurofibrillary tangles, cerebral amyloid angiopathy, TDP-43

## Abstract

**Background:** Alzheimer’s disease is highly heritable and exhibits neuropathological hallmarks of neurofibrillary tau tangles and neuritic amyloid plaques. Previous genome-wide association studies (GWAS) have identified over 70 genomic risk loci of clinically diagnosed Alzheimer’s disease. However, upon autopsy, many Alzheimer’s disease patients have multiple comorbid neuropathologies that may have independent or pleiotropic genomic risk factors. Autopsy data combined with GWAS provides the opportunity to study the genetic risk factors of individual neuropathologies.

**Methods:** We studied the genome-wide risk factors of eleven Alzheimer’s disease-related neuropathology endophenotypes. We used four sources of neuropathological data: National Alzheimer’s Coordinating Center, Religious Orders Study and Rush Memory and Aging Project, Adult Changes in Thought study, and Alzheimer’s Disease Neuroimaging Initiative. We used generalized linear mixed models to identify risk loci, followed by Bayesian colocalization analyses to identify potential functional mechanisms by which genetic loci influence neuropathology risk.

**Results:** We identified two novel loci associated with neuropathology: one *PIK3R5* locus (lead variant rs72807981) with neurofibrillary pathology, and one *COL4A1* locus (lead variant rs2000660) with cerebral atherosclerosis. We also confirmed associations between known Alzheimer’s genes and multiple neuropathology endophenotypes, including *APOE* (neurofibrillary tangles, neuritic plaques, diffuse plaques, cerebral amyloid angiopathy, and TDP-43 pathology); *BIN1* (neurofibrillary tangles and neuritic plaques); and *TMEM106B* (TDP-43 pathology and hippocampal sclerosis). After adjusting for *APOE* genotype, we identified a locus near *APOC2* (lead variant rs4803778) associated with cerebral amyloid angiopathy that influences DNA methylation at nearby CpG sites in the cerebral cortex.

**Conclusions:** rs2000660 is in strong linkage disequilibrium with a synonymous coding variant (rs650724) of *COL4A1*, providing a candidate functional variant. Two CpG sites affected by the cerebral amyloid angiopathy-associated *APOC2* locus were previously associated with dementia in an independent cohort, suggesting that the effect of this locus on disease may be mediated by DNA methylation. *BIN1* is associated with neurofibrillary tangles and neuritic plaques but not with amyloid pathology. *TMEM106B* is associated with hippocampal sclerosis and TDP-43 pathology but not the canonical Alzheimer’s disease pathologies. These findings provide insights into known Alzheimer’s disease risk loci by refining the pathways affected by these risk genes.
