## Supplementary Table S3 for "Genome-wide association study of multiple neuropathology endophenotypes identifies novel risk loci and provides insights into known Alzheimer’s risk loci"

### Sheet: Sheet1
Endophenotype	Level	NACC variable coding	ROSMAP variable coding	ACT variable coding	ADNI variable coding	Notes
CERAD score for neuritic plaques	0 – None	NACCNEUR = 0	ceradsc = 4	cerad = 0	NPNEUR = 0
	1 – Mild	NACCNEUR = 1	ceradsc = 3	cerad = 1	NPNEUR = 1
	2 – Moderate	NACCNEUR = 2	ceradsc = 2	cerad = 2	NPNEUR = 2
	3 – Severe	NACCNEUR = 3	ceradsc = 1	cerad = 3	NPNEUR = 3
Braak NFT stage	0	NACCBRAA = 0	braaksc = 0	braak = 0	NPBRAAK = 0
	1	NACCBRAA = 1	braaksc = 1	braak = 1	NPBRAAK = 1
	2	NACCBRAA = 2	braaksc = 2	braak = 2	NPBRAAK = 2
	3	NACCBRAA = 3	braaksc = 3	braak = 3	NPBRAAK = 3
	4	NACCBRAA = 4	braaksc = 4	braak = 4	NPBRAAK = 4
	5	NACCBRAA = 5	braaksc = 5	braak = 5	NPBRAAK = 5
	6	NACCBRAA = 6	braaksc = 6	braak = 6	NPBRAAK = 6
Density of diffuse amyloid plaques	0 – None	NACCDIFF = 0	plaq_d = 0	thal_a = 0	NPDIFF = 0
	1 – Mild	NACCDIFF = 1	plaq_d > 0 & plaq_d <= 0.5	thal_a = 1	NPDIFF = 1
	2 – Moderate	NACCDIFF = 2	plaq_d > 0.5 & plaq_d <= 1	thal_a = 2	NPDIFF = 2
	3 – Severe	NACCDIFF = 3	plaq_d > 1	thal_a = 3	NPDIFF = 3
LATE-NC	0 – None	*NPTDPA = 0 or NPTDPB = 0 or NPTDPC = 0 or NPTDPD = 0 or NPTDPE = 0	tdp_st4 = 0	**NA	*NPTDPA = 0 or NPTDPB = 0 or NPTDPC = 0 or NPTDPD = 0 or NPTDPE = 0	*In NACC and ADNI, five separate variables are used to record anatomical distribution of TDP-43 pathology. Assignment of the LATE-NC variable used for analysis started with 0 if at least one of these variables had a value of 0. Then values were sequentially reassigned to 1, 2, and then 3 if the corresponding variable for that anatomical region had a value of 1.
	1 – Amygdala	NPTDPB = 1	tdp_st4 = 1	NA	NPTDPB = 1	**TDP-43 data was not available in ACT.
	2 – Hippocampus	NPTDPC = 1 or NPTDPD = 1	tdp_st4 = 2	NA	NPTDPC = 1 or NPTDPD = 1
	3 – Neocortex	NPTDPE = 1	tdp_st4 = 3	NA	NPTDPE = 1
Arteriolosclerosis	0 – None	NACCARTE = 0	arteriol_scler = 0	micro_arteriolosclerosis_id = 1	NPARTER = 0
	1 – Mild	NACCARTE = 1	arteriol_scler = 1	micro_arteriolosclerosis_id = 2	NPARTER = 1
	2 – Moderate	NACCARTE = 2	arteriol_scler = 2	micro_arteriolosclerosis_id = 3	NPARTER = 2
	3 – Severe	NACCARTE = 3	arteriol_scler = 3	micro_arteriolosclerosis_id = 4	NPARTER = 3
Atherosclerosis	0 – None	NACCAVAS = 0	vcda_4gp2 = 0	ge_atherosclerosis_id = 0	NPAVAS = 0
	1 – Mild	NACCAVAS = 1	vcda_4gp2 = 1	ge_atherosclerosis_id = 1	NPAVAS = 1
	2 – Moderate	NACCAVAS = 2	vcda_4gp2 = 2	ge_atherosclerosis_id = 2	NPAVAS = 2
	3 – Severe	NACCAVAS = 3	vcda_4gp2 = 3	ge_atherosclerosis_id = 3	NPAVAS = 3
Lewy body pathology	0 – None	NACCLEWY = 0 or NPLBOD = 5	dlbdx = 0	lbsubsnigra = 0 & lblocuscer = 0 & lbamygdala = 0 & lbfrontcor = 0	NPLBOD = 0
	1 – Substantia nigra/brainstem	NACCLEWY = 1	dlbdx = 1	(lbsubsnigra = 1 or lblocuscer = 1) & (lbamygdala = 0 & lbfrontcor = 0)	NPLBOD = 1
	2 – Limbic	NACCLEWY = 2	dlbdx = 2	lbamygdala = 1 & lbfrontcor = 0	NPLBOD = 2 or 4
	3 – Neocortex	NACCLEWY = 3	dlbdx = 3	lbfrontcor = 1	NPLBOD = 3
Cerebral amyloid angiopathy	0 – None	NACCAMY = 0	caa_4gp = 0	micro_amyloidangiopathyoccipital = 1	NPAMY = 0
	1 – Mild	NACCAMY = 1	caa_4gp = 1	micro_amyloidangiopathyoccipital = 2	NPAMY = 1
	2 – Moderate	NACCAMY = 2	caa_4gp = 2	micro_amyloidangiopathyoccipital = 3	NPAMY = 2
	3 – Severe	NACCAMY = 3	caa_4gp = 3	micro_amyloidangiopathyoccipital = 4	NPAMY = 3
Hippocampal sclerosis	0 – Absent	NHIPSCL = 0 or NPSCL = 0	hspath_typ = 0	any_hs = 0	NPHIPSCL = 0
	1 – Present	NHIPSCL = 1 or 2 or 3 or NPSCL = 1	hspath_typ = 1	any_hs = 1	NPHIPSCL = 1 or 2 or 3
Microinfarcts	0 – Absent	NACCMICR = 0	ci_num2_mct = 0	any_mvl = 0	NPOLD = 0
	1 – Present	NACCMICR = 1	ci_num2_mct = 1	any_mvl = 1	NPOLD = 1
Gross infarcts	0 – Absent	NACCINF = 0	ci_num2_gct = 0	any_macro = 0	NPINF = 0
	1 – Present	NACCINF = 1	ci_num2_gct = 1	any_macro = 1	NPINF = 1
